# Neonatal amygdala microstructure and structural connectivity are associated with autistic traits at 2 years of age

**DOI:** 10.1101/2024.11.29.24318196

**Authors:** Kadi Vaher, Samuel R Neal, Manuel Blesa Cábez, Lorena Jiménez-Sánchez, Amy Corrigan, David Q Stoye, Helen L Turner, Rebekah Smikle, Hilary Cruickshank, Magda Rudnicka, Mark E Bastin, Michael J Thrippleton, Rebecca M Reynolds, James P Boardman

## Abstract

**Background:** Prenatal exposure to maternal stress is linked to behavioural and neurodevelopmental disorders in childhood. Maternal hair cortisol concentration in pregnancy associates with neonatal amygdala microstructure and structural connectivity ascertained from MRI, suggesting that amygdala development is sensitive to the impact of antenatal stress via hypothalamic-pituitary-adrenal axis. Here, we investigate whether amygdala microstructure and/or connectivity associate with neurodevelopment at 2 years of age.

**Methods:** 174 participants (105 very preterm) underwent brain MRI at term-equivalent age and assessment of neurodevelopment, autistic traits, temperament, and executive function at 2 years corrected age. We calculated diffusion tensor imaging and neurite orientation dispersion and density imaging metrics for left and right amygdalae. Structural connectivity was measured by mean fractional anisotropy from the amygdalae to 6 ipsilateral regions of interest (insula, putamen, thalamus, inferior temporal gyrus, medial orbitofrontal cortex, rostral anterior cingulate cortex). We used linear regression to model amygdala-outcome associations, adjusting for gestational age at birth and at scan, sex, maternal education, and maternal postnatal depression score. Network-based statistics (NBS) was used for a whole-brain analysis.

**Results:** After adjusting for multiple comparisons, lower amygdala mean diffusivity bilaterally (left: β=-0.32, p=0.026, right: β=-0.38, p=0.012), higher left amygdala neurite density index (β=0.35, p=0.026), and increased left amygdala-putamen connectivity (β=0.31, p=0.026) associated with higher autistic traits. NBS revealed amygdala-involving networks associated with cognition and surgency temperament trait among preterm infants. Other neurodevelopmental outcomes did not significantly associate with amygdala imaging features.

**Conclusions:** Microstructural variation in the neonatal amygdala may be important in the development of autistic traits.
