## Supplementary tables 2 and 3 for "Neonatal amygdala microstructure and structural connectivity are associated with autistic traits at 2 years of age"

### Sheet: Table S2
Table S2. Multiple linear regression results testing for associations between neonatal amygdala imaging features and 2-year neurodevelopmental outcomes. Models are adjusted for GA at birth and at scan, infant sex, maternal education (university/postgraduate degree vs lower) and high postnatal depression screening score (Edinburgh Postnatal Depression Scale ≥ 10). Yellow highlights indicate nomina…
Outcome measure	Amygdala feature	estimate	conf.low	conf.high	std.error	statistic	p.value	q.value	p.sig	q.sig	r_squared	adj_r_squared
briefp_gec_t	left_amygdala_ctx_lh_inferiortemporal	0.214986	-0.106118	0.53609	0.161888	1.32799	0.187144	0.681296	0	0	0.0580511	0.00264235
briefp_gec_t	left_amygdala_ctx_lh_insula	-0.0873877	-0.3345	0.159725	0.124584	-0.701434	0.484629	0.699705	0	0	0.0463649	-0.0097313
briefp_gec_t	left_amygdala_ctx_lh_medialorbitofrontal	-0.209423	-0.542372	0.123526	0.16786	-1.2476	0.215033	0.681296	0	0	0.0561678	0.000648215
briefp_gec_t	left_amygdala_ctx_lh_rostralanteriorcingulate	-0.362821	-0.632794	-0.092848	0.13611	-2.66565	0.00893528	0.178706	1	0	0.104172	0.0514758
briefp_gec_t	left_amygdala_FA	-0.104281	-0.320333	0.111772	0.108925	-0.957363	0.340648	0.681296	0	0	0.0502986	-0.00556614
briefp_gec_t	left_amygdala_left_putamen	-0.0712152	-0.305409	0.162979	0.118071	-0.603154	0.547745	0.699705	0	0	0.0451704	-0.010996
briefp_gec_t	left_amygdala_left_thalamus	-0.0249172	-0.297072	0.247237	0.13721	-0.181599	0.856257	0.901324	0	0	0.0420746	-0.0142739
briefp_gec_t	left_amygdala_MD	0.229656	-0.0230449	0.482357	0.127402	1.80261	0.0744023	0.496016	0	0	0.0713489	0.0167224
briefp_gec_t	left_amygdala_NDI	-0.0976636	-0.367671	0.172343	0.136127	-0.717445	0.474739	0.699705	0	0	0.0465762	-0.00950754
briefp_gec_t	left_amygdala_ODI	0.117382	-0.0857098	0.320475	0.102391	1.14641	0.254307	0.681296	0	0	0.0539546	-0.0016951
briefp_gec_t	right_amygdala_ctx_rh_inferiortemporal	0.0717998	-0.208419	0.352019	0.141275	0.508226	0.612392	0.720461	0	0	0.0441853	-0.0120391
briefp_gec_t	right_amygdala_ctx_rh_insula	-0.0728682	-0.319887	0.17415	0.124537	-0.585112	0.559764	0.699705	0	0	0.0449704	-0.0112078
briefp_gec_t	right_amygdala_ctx_rh_medialorbitofrontal	-0.0997561	-0.412296	0.212783	0.15757	-0.633091	0.528091	0.699705	0	0	0.0455155	-0.0106306
briefp_gec_t	right_amygdala_ctx_rh_rostralanteriorcingulate	-0.188093	-0.466774	0.0905878	0.1405	-1.33874	0.183631	0.681296	0	0	0.0583112	0.00291775
briefp_gec_t	right_amygdala_FA	-0.00131816	-0.238918	0.236282	0.119789	-0.011004	0.991242	0.991242	0	0	0.041766	-0.0146007
briefp_gec_t	right_amygdala_MD	0.218359	-0.021297	0.458014	0.120825	1.80723	0.073674	0.496016	0	0	0.071496	0.0168781
briefp_gec_t	right_amygdala_NDI	-0.129869	-0.387378	0.12764	0.129826	-1.00033	0.319518	0.681296	0	0	0.0510742	-0.00474493
briefp_gec_t	right_amygdala_ODI	0.0605395	-0.1403	0.261379	0.101256	0.597888	0.55124	0.699705	0	0	0.0451114	-0.0110585
briefp_gec_t	right_amygdala_right_putamen	-0.121255	-0.368682	0.126173	0.124743	-0.972034	0.333333	0.681296	0	0	0.0505598	-0.00528964
briefp_gec_t	right_amygdala_right_thalamus	0.0479353	-0.198437	0.294307	0.124211	0.385918	0.700361	0.778179	0	0	0.043162	-0.0131226
bs_ab_composite_scr	left_amygdala_ctx_lh_inferiortemporal	0.308408	-0.160256	0.777072	0.233953	1.31825	0.192787	0.670704	0	0	0.0735633	-0.0256978
bs_ab_composite_scr	left_amygdala_ctx_lh_insula	0.392539	0.0451562	0.739923	0.173411	2.26364	0.0274901	0.274234	1	0	0.124888	0.0311262
bs_ab_composite_scr	left_amygdala_ctx_lh_medialorbitofrontal	0.226178	-0.207998	0.660354	0.216737	1.04356	0.301173	0.697672	0	0	0.0630352	-0.0373538
bs_ab_composite_scr	left_amygdala_ctx_lh_rostralanteriorcingulate	0.440924	0.12186	0.759988	0.159274	2.76834	0.00762479	0.152496	1	0	0.159797	0.0697756
bs_ab_composite_scr	left_amygdala_FA	0.143245	-0.160485	0.446974	0.151619	0.944768	0.348836	0.697672	0	0	0.0598002	-0.0409355
bs_ab_composite_scr	left_amygdala_left_putamen	0.255682	-0.0476992	0.559064	0.151445	1.68828	0.0969194	0.484597	0	0	0.0910768	-0.00630787
bs_ab_composite_scr	left_amygdala_left_thalamus	0.34853	0.0145296	0.682531	0.16673	2.09039	0.0411351	0.274234	1	0	0.113953	0.0190194
bs_ab_composite_scr	left_amygdala_MD	0.0704661	-0.265886	0.406818	0.167904	0.419681	0.676324	0.901765	0	0	0.0478092	-0.0542113
bs_ab_composite_scr	left_amygdala_NDI	-0.0379536	-0.376812	0.300905	0.169155	-0.224372	0.823285	0.945408	0	0	0.0456722	-0.0565772
bs_ab_composite_scr	left_amygdala_ODI	-0.164397	-0.419035	0.0902405	0.127113	-1.29332	0.201211	0.670704	0	0	0.0725174	-0.0268558
bs_ab_composite_scr	right_amygdala_ctx_rh_inferiortemporal	0.195432	-0.19704	0.587905	0.195919	0.997518	0.322804	0.697672	0	0	0.0614903	-0.0390643
bs_ab_composite_scr	right_amygdala_ctx_rh_insula	0.19462	-0.14495	0.53419	0.16951	1.14813	0.255797	0.697672	0	0	0.0667816	-0.0332061
bs_ab_composite_scr	right_amygdala_ctx_rh_medialorbitofrontal	-0.0241821	-0.537601	0.489237	0.256294	-0.0943528	0.925166	0.945408	0	0	0.0449661	-0.0573589
bs_ab_composite_scr	right_amygdala_ctx_rh_rostralanteriorcingulate	0.143739	-0.28176	0.569237	0.212405	0.67672	0.501369	0.771337	0	0	0.0525622	-0.048949
bs_ab_composite_scr	right_amygdala_FA	-0.0139767	-0.337749	0.309796	0.161624	-0.0864766	0.931396	0.945408	0	0	0.0449419	-0.0573858
bs_ab_composite_scr	right_amygdala_MD	-0.102578	-0.402388	0.197232	0.149662	-0.685397	0.495921	0.771337	0	0	0.0527605	-0.0487295
bs_ab_composite_scr	right_amygdala_NDI	-0.0118105	-0.355787	0.332166	0.17171	-0.0687816	0.945408	0.945408	0	0	0.044895	-0.0574377
bs_ab_composite_scr	right_amygdala_ODI	0.0338624	-0.269709	0.337434	0.15154	0.223454	0.823995	0.945408	0	0	0.0456652	-0.0565849
bs_ab_composite_scr	right_amygdala_right_putamen	0.103459	-0.187925	0.394844	0.145457	0.711273	0.479867	0.771337	0	0	0.0533663	-0.0480587
bs_ab_composite_scr	right_amygdala_right_thalamus	0.104485	-0.270536	0.479507	0.187207	0.558128	0.578982	0.827117	0	0	0.0500983	-0.0516769
bs_cog_composite_scr	left_amygdala_ctx_lh_inferiortemporal	0.148668	-0.187352	0.484688	0.168676	0.881379	0.380929	0.980923	0	0	0.109333	0.0380798
bs_cog_composite_scr	left_amygdala_ctx_lh_insula	0.0427356	-0.270749	0.35622	0.157364	0.271572	0.786697	0.980923	0	0	0.100992	0.0290712
bs_cog_composite_scr	left_amygdala_ctx_lh_medialorbitofrontal	0.0862349	-0.241927	0.414397	0.164732	0.523487	0.602179	0.980923	0	0	0.103384	0.0316547
bs_cog_composite_scr	left_amygdala_ctx_lh_rostralanteriorcingulate	0.134865	-0.130127	0.399858	0.133022	1.01386	0.313909	0.980923	0	0	0.112275	0.0412565
bs_cog_composite_scr	left_amygdala_FA	0.0146486	-0.247125	0.276422	0.131406	0.111476	0.911537	0.980923	0	0	0.100257	0.0282775
bs_cog_composite_scr	left_amygdala_left_putamen	0.0523404	-0.222713	0.327394	0.138072	0.37908	0.705699	0.980923	0	0	0.101829	0.0299751
bs_cog_composite_scr	left_amygdala_left_thalamus	-0.0202064	-0.319303	0.27889	0.150141	-0.134582	0.893303	0.980923	0	0	0.100325	0.0283511
bs_cog_composite_scr	left_amygdala_MD	0.109471	-0.19214	0.411083	0.151404	0.723042	0.471903	0.980923	0	0	0.106337	0.0348441
bs_cog_composite_scr	left_amygdala_NDI	0.00632114	-0.313317	0.325959	0.160452	0.0393957	0.96868	0.980923	0	0	0.100126	0.0281366
bs_cog_composite_scr	left_amygdala_ODI	-0.0104614	-0.23041	0.209487	0.11041	-0.0947498	0.924766	0.980923	0	0	0.100216	0.0282328
bs_cog_composite_scr	right_amygdala_ctx_rh_inferiortemporal	0.138516	-0.184482	0.461513	0.162139	0.854302	0.395658	0.980923	0	0	0.10878	0.0374828
bs_cog_composite_scr	right_amygdala_ctx_rh_insula	0.10947	-0.19841	0.41735	0.15455	0.708312	0.480947	0.980923	0	0	0.106088	0.0345746
bs_cog_composite_scr	right_amygdala_ctx_rh_medialorbitofrontal	0.15949	-0.220683	0.539662	0.19084	0.835726	0.405964	0.980923	0	0	0.108411	0.0370836
bs_cog_composite_scr	right_amygdala_ctx_rh_rostralanteriorcingulate	0.140954	-0.198069	0.479977	0.170183	0.828247	0.410158	0.980923	0	0	0.108264	0.0369253
bs_cog_composite_scr	right_amygdala_FA	0.0943376	-0.17417	0.362846	0.134786	0.699906	0.486152	0.980923	0	0	0.105947	0.0344232
bs_cog_composite_scr	right_amygdala_MD	0.0184291	-0.251928	0.288786	0.135715	0.135793	0.892348	0.980923	0	0	0.100329	0.0283554
bs_cog_composite_scr	right_amygdala_NDI	-0.15743	-0.471917	0.157058	0.157867	-0.99723	0.32186	0.980923	0	0	0.111884	0.0408346
bs_cog_composite_scr	right_amygdala_ODI	-0.0451004	-0.302694	0.212493	0.129307	-0.348784	0.728229	0.980923	0	0	0.101565	0.0296903
bs_cog_composite_scr	right_amygdala_right_putamen	-0.0908427	-0.362017	0.180332	0.136125	-0.667349	0.506597	0.980923	0	0	0.10542	0.0338535
bs_cog_composite_scr	right_amygdala_right_thalamus	0.00370628	-0.304036	0.311449	0.154481	0.0239918	0.980923	0.980923	0	0	0.100115	0.0281239
bs_lang_composite_scr	left_amygdala_ctx_lh_inferiortemporal	-0.075623	-0.430836	0.27959	0.178189	-0.424397	0.672541	0.981399	0	0	0.094973	0.0195541
bs_lang_composite_scr	left_amygdala_ctx_lh_insula	0.0577685	-0.261109	0.376646	0.159962	0.36114	0.719053	0.981399	0	0	0.0943495	0.0188786
bs_lang_composite_scr	left_amygdala_ctx_lh_medialorbitofrontal	0.00336736	-0.332871	0.339606	0.16867	0.0199642	0.984127	0.984127	0	0	0.092714	0.0171069
bs_lang_composite_scr	left_amygdala_ctx_lh_rostralanteriorcingulate	0.0124507	-0.27579	0.300692	0.144593	0.0861083	0.931619	0.981399	0	0	0.0928024	0.0172026
bs_lang_composite_scr	left_amygdala_FA	0.0229789	-0.260007	0.305965	0.141957	0.161872	0.87186	0.981399	0	0	0.0930391	0.017459
bs_lang_composite_scr	left_amygdala_left_putamen	0.05799	-0.222534	0.338514	0.140722	0.412089	0.681499	0.981399	0	0	0.0948439	0.0194142
bs_lang_composite_scr	left_amygdala_left_thalamus	-0.0258071	-0.338181	0.286567	0.156699	-0.164692	0.869648	0.981399	0	0	0.0930507	0.0174715
bs_lang_composite_scr	left_amygdala_MD	0.0484237	-0.260098	0.356945	0.154767	0.312882	0.755275	0.981399	0	0	0.0939409	0.018436
bs_lang_composite_scr	left_amygdala_NDI	0.0306007	-0.291008	0.352209	0.161331	0.189676	0.850097	0.981399	0	0	0.0931621	0.0175923
bs_lang_composite_scr	left_amygdala_ODI	-0.123174	-0.347347	0.100998	0.112454	-1.09533	0.277022	0.981399	0	0	0.10758	0.0332112
bs_lang_composite_scr	right_amygdala_ctx_rh_inferiortemporal	-0.0147792	-0.360526	0.330967	0.17344	-0.085212	0.932329	0.981399	0	0	0.0928005	0.0172005
bs_lang_composite_scr	right_amygdala_ctx_rh_insula	0.103928	-0.222753	0.43061	0.163876	0.634188	0.527968	0.981399	0	0	0.097749	0.0225614
bs_lang_composite_scr	right_amygdala_ctx_rh_medialorbitofrontal	-0.0683901	-0.464148	0.327368	0.198528	-0.344486	0.731485	0.981399	0	0	0.0942019	0.0187188
bs_lang_composite_scr	right_amygdala_ctx_rh_rostralanteriorcingulate	-0.174704	-0.527603	0.178195	0.177028	-0.986872	0.32701	0.981399	0	0	0.104818	0.0302193
bs_lang_composite_scr	right_amygdala_FA	0.198212	-0.0786473	0.47507	0.138883	1.42718	0.157851	0.981399	0	0	0.11767	0.0441422
bs_lang_composite_scr	right_amygdala_MD	-0.112856	-0.386348	0.160636	0.137194	-0.822598	0.413453	0.981399	0	0	0.101156	0.0262528
bs_lang_composite_scr	right_amygdala_NDI	-0.0751734	-0.394907	0.24456	0.160391	-0.468689	0.640708	0.981399	0	0	0.0954687	0.0200911
bs_lang_composite_scr	right_amygdala_ODI	-0.124232	-0.3891	0.140637	0.132869	-0.934999	0.352914	0.981399	0	0	0.103593	0.0288926
bs_lang_composite_scr	right_amygdala_right_putamen	-0.0417269	-0.323634	0.24018	0.141416	-0.295065	0.768793	0.981399	0	0	0.0938048	0.0182885
bs_lang_composite_scr	right_amygdala_right_thalamus	0.0415396	-0.284429	0.367508	0.163519	0.254036	0.800192	0.981399	0	0	0.0935215	0.0179816
bs_se_composite_scr	left_amygdala_ctx_lh_inferiortemporal	0.0283836	-0.423928	0.480696	0.225878	0.125659	0.900444	0.947836	0	0	0.0895609	-0.0062748
bs_se_composite_scr	left_amygdala_ctx_lh_insula	0.298121	-0.0589342	0.655177	0.178308	1.67195	0.100016	0.666776	0	0	0.131883	0.0405023
bs_se_composite_scr	left_amygdala_ctx_lh_medialorbitofrontal	0.0739488	-0.351793	0.49969	0.212609	0.347816	0.729259	0.947836	0	0	0.0912374	-0.00442179
bs_se_composite_scr	left_amygdala_ctx_lh_rostralanteriorcingulate	0.214375	-0.120615	0.549365	0.167289	1.28147	0.205218	0.947836	0	0	0.114811	0.021633
bs_se_composite_scr	left_amygdala_FA	0.296048	0.00994657	0.58215	0.142875	2.07208	0.0427925	0.427925	1	0	0.153101	0.0639541
bs_se_composite_scr	left_amygdala_left_putamen	0.110231	-0.193637	0.414099	0.151747	0.726413	0.470558	0.947836	0	0	0.0976621	0.00267912
bs_se_composite_scr	left_amygdala_left_thalamus	0.15148	-0.18058	0.48354	0.165826	0.913489	0.364833	0.947836	0	0	0.102449	0.00796945
bs_se_composite_scr	left_amygdala_MD	0.0325258	-0.302302	0.367354	0.167208	0.194523	0.846458	0.947836	0	0	0.0899128	-0.00588581
bs_se_composite_scr	left_amygdala_NDI	0.0821752	-0.250237	0.414588	0.166002	0.495027	0.622484	0.947836	0	0	0.0932071	-0.00224476
bs_se_composite_scr	left_amygdala_ODI	-0.301101	-0.533029	-0.0691725	0.115821	-2.5997	0.0118604	0.237209	1	0	0.185843	0.100142
bs_se_composite_scr	right_amygdala_ctx_rh_inferiortemporal	-0.0504062	-0.431357	0.330545	0.190241	-0.26496	0.791996	0.947836	0	0	0.0904289	-0.00531537
bs_se_composite_scr	right_amygdala_ctx_rh_insula	0.164205	-0.178789	0.507198	0.171285	0.958661	0.341779	0.947836	0	0	0.103759	0.00941793
bs_se_composite_scr	right_amygdala_ctx_rh_medialorbitofrontal	0.0856363	-0.411287	0.582559	0.248156	0.345091	0.731296	0.947836	0	0	0.0912074	-0.00445499
bs_se_composite_scr	right_amygdala_ctx_rh_rostralanteriorcingulate	-0.0332013	-0.449094	0.382691	0.20769	-0.15986	0.873557	0.947836	0	0	0.0897168	-0.00610249
bs_se_composite_scr	right_amygdala_FA	-0.00403022	-0.305885	0.297825	0.150742	-0.0267359	0.978764	0.978764	0	0	0.0893201	-0.00654094
bs_se_composite_scr	right_amygdala_MD	-0.0422582	-0.346302	0.261785	0.151835	-0.278317	0.781776	0.947836	0	0	0.0905446	-0.00518756
bs_se_composite_scr	right_amygdala_NDI	0.0474227	-0.301707	0.396552	0.17435	0.271998	0.786607	0.947836	0	0	0.0904892	-0.00524881
bs_se_composite_scr	right_amygdala_ODI	-0.0401186	-0.330975	0.250738	0.145249	-0.276205	0.78339	0.947836	0	0	0.0905259	-0.00520818
bs_se_composite_scr	right_amygdala_right_putamen	0.0819246	-0.198366	0.362215	0.139973	0.58529	0.560663	0.947836	0	0	0.0947491	-0.000540421
bs_se_composite_scr	right_amygdala_right_thalamus	0.0352849	-0.327591	0.398161	0.181215	0.194713	0.84631	0.947836	0	0	0.089914	-0.0058845
ecbq_effco_corrected	left_amygdala_ctx_lh_inferiortemporal	0.146203	-0.165015	0.457422	0.157009	0.931181	0.353837	0.865973	0	0	0.0660093	0.0141209
ecbq_effco_corrected	left_amygdala_ctx_lh_insula	0.15937	-0.0888605	0.4076	0.125231	1.2726	0.205892	0.865973	0	0	0.0724201	0.0208879
ecbq_effco_corrected	left_amygdala_ctx_lh_medialorbitofrontal	0.272503	-0.0429112	0.587918	0.159126	1.7125	0.0896735	0.865973	0	0	0.0834002	0.032478
ecbq_effco_corrected	left_amygdala_ctx_lh_rostralanteriorcingulate	0.185485	-0.0853973	0.456368	0.136659	1.35728	0.177521	0.865973	0	0	0.0743007	0.022873
ecbq_effco_corrected	left_amygdala_FA	0.0890686	-0.123082	0.301219	0.107029	0.83219	0.407138	0.865973	0	0	0.0645093	0.0125376
ecbq_effco_corrected	left_amygdala_left_putamen	0.10677	-0.127688	0.341227	0.118283	0.902659	0.368715	0.865973	0	0	0.0655603	0.013647
ecbq_effco_corrected	left_amygdala_left_thalamus	-0.0526876	-0.312288	0.206913	0.130968	-0.402295	0.688262	0.865973	0	0	0.0599193	0.00769259
ecbq_effco_corrected	left_amygdala_MD	-0.0528562	-0.298822	0.193109	0.124089	-0.425955	0.670988	0.865973	0	0	0.0600896	0.00787234
ecbq_effco_corrected	left_amygdala_NDI	-0.0318016	-0.292385	0.228782	0.131464	-0.241904	0.809313	0.865973	0	0	0.0590204	0.00674377
ecbq_effco_corrected	left_amygdala_ODI	0.0230023	-0.179953	0.225958	0.102391	0.224652	0.822674	0.865973	0	0	0.0589503	0.00666978
ecbq_effco_corrected	right_amygdala_ctx_rh_inferiortemporal	0.123372	-0.151821	0.398566	0.138834	0.88863	0.376177	0.865973	0	0	0.0653445	0.0134192
ecbq_effco_corrected	right_amygdala_ctx_rh_insula	0.036134	-0.216693	0.288962	0.127551	0.283292	0.777495	0.865973	0	0	0.0592097	0.00694353
ecbq_effco_corrected	right_amygdala_ctx_rh_medialorbitofrontal	0.093944	-0.21271	0.400598	0.154706	0.607243	0.544964	0.865973	0	0	0.0617141	0.00958715
ecbq_effco_corrected	right_amygdala_ctx_rh_rostralanteriorcingulate	0.0476083	-0.242382	0.337599	0.146299	0.325417	0.745495	0.865973	0	0	0.0594328	0.00717907
ecbq_effco_corrected	right_amygdala_FA	-0.139524	-0.36366	0.0846122	0.113076	-1.2339	0.21992	0.865973	0	0	0.0715984	0.0200206
ecbq_effco_corrected	right_amygdala_MD	-0.075074	-0.314686	0.164538	0.120883	-0.621045	0.535878	0.865973	0	0	0.0618609	0.00974207
ecbq_effco_corrected	right_amygdala_NDI	-0.01451	-0.261611	0.232591	0.124662	-0.116395	0.907556	0.907556	0	0	0.0586286	0.00633024
ecbq_effco_corrected	right_amygdala_ODI	0.141178	-0.0625862	0.344942	0.102798	1.37335	0.172488	0.865973	0	0	0.0746703	0.0232631
ecbq_effco_corrected	right_amygdala_right_putamen	0.0926189	-0.151626	0.336864	0.123221	0.75165	0.453897	0.865973	0	0	0.0634101	0.0113773
ecbq_effco_corrected	right_amygdala_right_thalamus	-0.0537027	-0.298075	0.190669	0.123285	-0.435599	0.663997	0.865973	0	0	0.0601618	0.00794854
ecbq_negaf_corrected	left_amygdala_ctx_lh_inferiortemporal	0.267057	-0.0259027	0.560017	0.147797	1.80692	0.0735597	0.639605	0	0	0.172383	0.126405
ecbq_negaf_corrected	left_amygdala_ctx_lh_insula	0.0148635	-0.223111	0.252838	0.120057	0.123804	0.901701	0.998486	0	0	0.147485	0.100123
ecbq_negaf_corrected	left_amygdala_ctx_lh_medialorbitofrontal	0.0906536	-0.213065	0.394372	0.153225	0.591638	0.555329	0.998486	0	0	0.150118	0.102903
ecbq_negaf_corrected	left_amygdala_ctx_lh_rostralanteriorcingulate	-0.0129208	-0.272882	0.24704	0.13115	-0.0985196	0.921702	0.998486	0	0	0.14744	0.100076
ecbq_negaf_corrected	left_amygdala_FA	0.0570504	-0.145195	0.259296	0.102032	0.559142	0.577223	0.998486	0	0	0.149825	0.102593
ecbq_negaf_corrected	left_amygdala_left_putamen	0.0546107	-0.169107	0.278329	0.112865	0.483859	0.629466	0.998486	0	0	0.149208	0.101942
ecbq_negaf_corrected	left_amygdala_left_thalamus	0.174822	-0.0701513	0.419795	0.123588	1.41455	0.160077	0.800383	0	0	0.162874	0.116367
ecbq_negaf_corrected	left_amygdala_MD	0.0541194	-0.179921	0.28816	0.118073	0.458357	0.647617	0.998486	0	0	0.149019	0.101743
ecbq_negaf_corrected	left_amygdala_NDI	0.00023803	-0.247812	0.248288	0.12514	0.00190211	0.998486	0.998486	0	0	0.147364	0.0999952
ecbq_negaf_corrected	left_amygdala_ODI	-0.082691	-0.275233	0.109851	0.0971366	-0.851285	0.396495	0.998486	0	0	0.153047	0.105994
ecbq_negaf_corrected	right_amygdala_ctx_rh_inferiortemporal	-0.00376944	-0.26661	0.259071	0.132602	-0.0284266	0.977374	0.998486	0	0	0.14737	0.100002
ecbq_negaf_corrected	right_amygdala_ctx_rh_insula	0.0336245	-0.206981	0.27423	0.121385	0.277008	0.782304	0.998486	0	0	0.147969	0.100634
ecbq_negaf_corrected	right_amygdala_ctx_rh_medialorbitofrontal	0.173102	-0.11735	0.463554	0.146532	1.18133	0.240068	0.960272	0	0	0.158241	0.111476
ecbq_negaf_corrected	right_amygdala_ctx_rh_rostralanteriorcingulate	-0.0150283	-0.291116	0.26106	0.139286	-0.107895	0.914279	0.998486	0	0	0.147456	0.100092
ecbq_negaf_corrected	right_amygdala_FA	0.179668	-0.0323761	0.391713	0.106976	1.67952	0.0959407	0.639605	0	0	0.169067	0.122904
ecbq_negaf_corrected	right_amygdala_MD	-0.0475542	-0.275806	0.180697	0.115152	-0.412969	0.680448	0.998486	0	0	0.148708	0.101414
ecbq_negaf_corrected	right_amygdala_NDI	0.0185578	-0.216582	0.253698	0.118627	0.156437	0.87598	0.998486	0	0	0.147557	0.100199
ecbq_negaf_corrected	right_amygdala_ODI	-0.0939129	-0.288687	0.100862	0.0982631	-0.955729	0.341344	0.998486	0	0	0.154515	0.107543
ecbq_negaf_corrected	right_amygdala_right_putamen	0.0618265	-0.170916	0.294569	0.117418	0.526551	0.599585	0.998486	0	0	0.149547	0.1023
ecbq_negaf_corrected	right_amygdala_right_thalamus	0.255533	0.0279342	0.483132	0.114823	2.22545	0.0281287	0.562574	1	0	0.184749	0.139458
ecbq_surge_corrected	left_amygdala_ctx_lh_inferiortemporal	-0.323812	-0.632815	-0.0148087	0.155891	-2.07717	0.0401582	0.465087	1	0	0.0792559	0.0281034
ecbq_surge_corrected	left_amygdala_ctx_lh_insula	-0.0147197	-0.26691	0.23747	0.127229	-0.115694	0.90811	0.955905	0	0	0.0425906	-0.0105988
ecbq_surge_corrected	left_amygdala_ctx_lh_medialorbitofrontal	0.0602445	-0.26193	0.382419	0.162536	0.370653	0.711622	0.928462	0	0	0.0436885	-0.00943997
ecbq_surge_corrected	left_amygdala_ctx_lh_rostralanteriorcingulate	0.0485037	-0.226841	0.323848	0.138911	0.349172	0.72764	0.928462	0	0	0.0435517	-0.00958433
ecbq_surge_corrected	left_amygdala_FA	-0.0437187	-0.258191	0.170754	0.108201	-0.404052	0.686974	0.928462	0	0	0.0439172	-0.0091985
ecbq_surge_corrected	left_amygdala_left_putamen	-0.00349148	-0.240827	0.233844	0.119735	-0.02916	0.976791	0.976791	0	0	0.0424795	-0.0107161
ecbq_surge_corrected	left_amygdala_left_thalamus	0.0669324	-0.194755	0.32862	0.13202	0.506985	0.613199	0.928462	0	0	0.0447454	-0.00832429
ecbq_surge_corrected	left_amygdala_MD	0.15869	-0.0877175	0.405098	0.124312	1.27655	0.204499	0.681665	0	0	0.056705	0.00429977
ecbq_surge_corrected	left_amygdala_NDI	-0.187059	-0.447491	0.0733737	0.131387	-1.42372	0.15741	0.62964	0	0	0.0601121	0.00789609
ecbq_surge_corrected	left_amygdala_ODI	-0.0383126	-0.242907	0.166282	0.103217	-0.371184	0.711228	0.928462	0	0	0.0436919	-0.00943629
ecbq_surge_corrected	right_amygdala_ctx_rh_inferiortemporal	-0.161116	-0.437956	0.115724	0.139665	-1.15359	0.251216	0.717759	0	0	0.0541269	0.00157841
ecbq_surge_corrected	right_amygdala_ctx_rh_insula	0.0655637	-0.189196	0.320324	0.128526	0.510122	0.611007	0.928462	0	0	0.0447736	-0.00829458
ecbq_surge_corrected	right_amygdala_ctx_rh_medialorbitofrontal	0.0285831	-0.281151	0.338317	0.15626	0.18292	0.855203	0.950226	0	0	0.0427685	-0.010411
ecbq_surge_corrected	right_amygdala_ctx_rh_rostralanteriorcingulate	0.233741	-0.0554358	0.522919	0.145889	1.60219	0.112035	0.560176	0	0	0.0647026	0.0127417
ecbq_surge_corrected	right_amygdala_FA	0.0798974	-0.147217	0.307011	0.114578	0.697317	0.487103	0.928462	0	0	0.0467637	-0.00619384
ecbq_surge_corrected	right_amygdala_MD	0.227769	-0.0103763	0.465914	0.120143	1.89581	0.0606584	0.465087	0	0	0.0733108	0.0218281
ecbq_surge_corrected	right_amygdala_NDI	-0.226789	-0.472219	0.0186403	0.123818	-1.83163	0.069763	0.465087	0	0	0.07132	0.0197267
ecbq_surge_corrected	right_amygdala_ODI	0.0280183	-0.179192	0.235228	0.104537	0.268023	0.789193	0.928462	0	0	0.0431084	-0.0100522
ecbq_surge_corrected	right_amygdala_right_putamen	0.0373082	-0.209549	0.284166	0.124539	0.299571	0.76508	0.928462	0	0	0.043267	-0.00988488
ecbq_surge_corrected	right_amygdala_right_thalamus	0.0828723	-0.163282	0.329026	0.124184	0.667336	0.505981	0.928462	0	0	0.0464041	-0.00657345
qchat_score_corrected	left_amygdala_ctx_lh_inferiortemporal	0.153682	-0.135544	0.442908	0.145944	1.05302	0.294637	0.47103	0	0	0.191121	0.147001
qchat_score_corrected	left_amygdala_ctx_lh_insula	0.244114	0.0164071	0.47182	0.114901	2.12456	0.0358631	0.119544	1	0	0.215172	0.172363
qchat_score_corrected	left_amygdala_ctx_lh_medialorbitofrontal	0.205509	-0.089486	0.500504	0.148855	1.3806	0.1702	0.425501	0	0	0.196884	0.153077
qchat_score_corrected	left_amygdala_ctx_lh_rostralanteriorcingulate	0.179733	-0.0710655	0.430531	0.126553	1.42022	0.158373	0.425501	0	0	0.197679	0.153916
qchat_score_corrected	left_amygdala_FA	0.0980204	-0.0971157	0.293157	0.0984658	0.995477	0.321689	0.47103	0	0	0.190262	0.146095
qchat_score_corrected	left_amygdala_left_putamen	0.311491	0.101596	0.521385	0.105913	2.94101	0.00398904	0.0255871	1	1	0.242529	0.201213
qchat_score_corrected	left_amygdala_left_thalamus	0.0760755	-0.164081	0.316232	0.121183	0.627773	0.531454	0.708605	0	0	0.185884	0.141478
qchat_score_corrected	left_amygdala_MD	-0.316103	-0.535381	-0.0968252	0.110648	-2.85684	0.00511742	0.0255871	1	1	0.239401	0.197914
qchat_score_corrected	left_amygdala_NDI	0.345835	0.113051	0.578618	0.117463	2.94421	0.00395111	0.0255871	1	1	0.242649	0.201339
qchat_score_corrected	left_amygdala_ODI	-0.106885	-0.292302	0.0785314	0.0935613	-1.14241	0.255765	0.47103	0	0	0.192548	0.148505
qchat_score_corrected	right_amygdala_ctx_rh_inferiortemporal	0.0341105	-0.221678	0.289899	0.129071	0.264277	0.792061	0.880068	0	0	0.183486	0.138949
qchat_score_corrected	right_amygdala_ctx_rh_insula	0.114622	-0.117401	0.346644	0.117079	0.979015	0.329721	0.47103	0	0	0.190025	0.145845
qchat_score_corrected	right_amygdala_ctx_rh_medialorbitofrontal	0.0753896	-0.210064	0.360843	0.14404	0.523393	0.601754	0.752192	0	0	0.184997	0.140542
qchat_score_corrected	right_amygdala_ctx_rh_rostralanteriorcingulate	0.00426491	-0.257648	0.266178	0.132161	0.0322705	0.974315	0.974315	0	0	0.182975	0.13841
qchat_score_corrected	right_amygdala_FA	-0.038768	-0.246179	0.168643	0.10466	-0.37042	0.711782	0.837391	0	0	0.183985	0.139476
qchat_score_corrected	right_amygdala_MD	-0.375402	-0.585745	-0.165059	0.106139	-3.53689	0.000593991	0.0118798	1	1	0.266395	0.226381
qchat_score_corrected	right_amygdala_NDI	0.25037	0.0260439	0.474696	0.113195	2.21185	0.0290447	0.116179	1	0	0.217758	0.17509
qchat_score_corrected	right_amygdala_ODI	-0.00816759	-0.197651	0.181316	0.0956135	-0.085423	0.93208	0.974315	0	0	0.183022	0.138459
qchat_score_corrected	right_amygdala_right_putamen	0.115447	-0.106852	0.337747	0.112172	1.0292	0.305646	0.47103	0	0	0.19076	0.14662
qchat_score_corrected	right_amygdala_right_thalamus	0.118408	-0.107697	0.344513	0.114093	1.03783	0.301627	0.47103	0	0	0.19089	0.146757

### Sheet: Table S3
Table S3. Multiple linear regression results testing for associations between neonatal amygdala imaging features and 2-year neurodevelopmental outcomes in preterm and term groups separately. Models are adjusted for GA at birth and at scan, infant sex, maternal education (university/postgraduate degree vs lower) and high postnatal depression screening score (Edinburgh Postnatal Depression Scale ≥ …
Preterms												Terms
Outcome measure	Amygdala feature	estimate	conf.low	conf.high	std.error	statistic	p.value	q.value	p.sig	q.sig		Outcome measure	Amygdala feature	estimate	conf.low	conf.high	std.error	statistic	p.value	q.value	p.sig	q.sig
briefp_gec_t	left_amygdala_FA	-0.147502	-0.423673	0.128669	0.137428	-1.07331	0.288391	0.517513	0	0		briefp_gec_t	left_amygdala_FA	-0.107326	-0.42545	0.210798	0.158043	-0.679094	0.500481	0.919644	0	0
briefp_gec_t	left_amygdala_MD	0.27106	-0.0667754	0.608895	0.168113	1.61237	0.113305	0.517513	0	0		briefp_gec_t	left_amygdala_MD	0.110464	-0.270638	0.491565	0.18933	0.583445	0.562444	0.919644	0	0
briefp_gec_t	left_amygdala_NDI	-0.0958004	-0.444634	0.253034	0.173586	-0.55189	0.583532	0.729415	0	0		briefp_gec_t	left_amygdala_NDI	-0.159428	-0.638042	0.319185	0.237773	-0.670506	0.505888	0.919644	0	0
briefp_gec_t	left_amygdala_ODI	0.118595	-0.157074	0.394265	0.137178	0.864535	0.391507	0.559295	0	0		briefp_gec_t	left_amygdala_ODI	0.0380318	-0.241311	0.317375	0.138777	0.27405	0.785273	0.919644	0	0
briefp_gec_t	left_amygdala_ctx_lh_inferiortemporal	0.104019	-0.319445	0.527483	0.210723	0.49363	0.623773	0.733851	0	0		briefp_gec_t	left_amygdala_ctx_lh_inferiortemporal	0.153457	-0.263483	0.570397	0.207134	0.740858	0.462545	0.919644	0	0
briefp_gec_t	left_amygdala_ctx_lh_insula	-0.322993	-0.651902	0.00591614	0.163671	-1.97343	0.0541003	0.517513	0	0		briefp_gec_t	left_amygdala_ctx_lh_insula	0.207709	-0.165973	0.581391	0.185644	1.11886	0.269011	0.919644	0	0
briefp_gec_t	left_amygdala_ctx_lh_medialorbitofrontal	-0.262624	-0.655781	0.130532	0.195642	-1.34238	0.185661	0.517513	0	0		briefp_gec_t	left_amygdala_ctx_lh_medialorbitofrontal	0.0162319	-0.398346	0.43081	0.205961	0.0788107	0.937525	0.937525	0	0
briefp_gec_t	left_amygdala_ctx_lh_rostralanteriorcingulate	-0.439546	-0.751857	-0.127235	0.155412	-2.82827	0.00676136	0.135227	1	0		briefp_gec_t	left_amygdala_ctx_lh_rostralanteriorcingulate	-0.069269	-0.440138	0.301601	0.184247	-0.375958	0.708677	0.919644	0	0
briefp_gec_t	left_amygdala_left_putamen	-0.205911	-0.550097	0.138274	0.171273	-1.20224	0.235047	0.517513	0	0		briefp_gec_t	left_amygdala_left_putamen	-0.0747134	-0.458429	0.309002	0.190629	-0.391932	0.696919	0.919644	0	0
briefp_gec_t	left_amygdala_left_thalamus	-0.0794547	-0.479524	0.320614	0.199081	-0.399106	0.691549	0.768388	0	0		briefp_gec_t	left_amygdala_left_thalamus	-0.0720508	-0.493783	0.349682	0.209515	-0.343893	0.732494	0.919644	0	0
briefp_gec_t	right_amygdala_FA	-0.0336123	-0.333564	0.26634	0.149261	-0.225191	0.822767	0.866071	0	0		briefp_gec_t	right_amygdala_FA	-0.0465676	-0.401757	0.308622	0.176457	-0.263903	0.793033	0.919644	0	0
briefp_gec_t	right_amygdala_MD	0.222488	-0.0892502	0.534226	0.155126	1.43424	0.157856	0.517513	0	0		briefp_gec_t	right_amygdala_MD	0.230621	-0.154923	0.616164	0.191537	1.20405	0.234728	0.919644	0	0
briefp_gec_t	right_amygdala_NDI	-0.142307	-0.467379	0.182764	0.161761	-0.879735	0.383297	0.559295	0	0		briefp_gec_t	right_amygdala_NDI	-0.266584	-0.755768	0.222599	0.243025	-1.09694	0.278376	0.919644	0	0
briefp_gec_t	right_amygdala_ODI	0.14044	-0.134965	0.415846	0.137047	1.02476	0.310508	0.517513	0	0		briefp_gec_t	right_amygdala_ODI	-0.0350166	-0.315457	0.245424	0.139322	-0.251336	0.802674	0.919644	0	0
briefp_gec_t	right_amygdala_ctx_rh_inferiortemporal	-0.187245	-0.542905	0.168415	0.176983	-1.05799	0.29525	0.517513	0	0		briefp_gec_t	right_amygdala_ctx_rh_inferiortemporal	0.290588	-0.163674	0.74485	0.225676	1.28763	0.204314	0.919644	0	0
briefp_gec_t	right_amygdala_ctx_rh_insula	-0.228118	-0.551465	0.0952297	0.160903	-1.41773	0.162598	0.517513	0	0		briefp_gec_t	right_amygdala_ctx_rh_insula	0.129343	-0.242259	0.500946	0.184611	0.700627	0.487064	0.919644	0	0
briefp_gec_t	right_amygdala_ctx_rh_medialorbitofrontal	-0.144158	-0.523374	0.235058	0.188705	-0.763934	0.44857	0.598093	0	0		briefp_gec_t	right_amygdala_ctx_rh_medialorbitofrontal	-0.0165446	-0.37784	0.344751	0.17949	-0.0921753	0.926959	0.937525	0	0
briefp_gec_t	right_amygdala_ctx_rh_rostralanteriorcingulate	-0.205039	-0.542804	0.132727	0.168078	-1.2199	0.228341	0.517513	0	0		briefp_gec_t	right_amygdala_ctx_rh_rostralanteriorcingulate	-0.144344	-0.523208	0.23452	0.188218	-0.766898	0.447061	0.919644	0	0
briefp_gec_t	right_amygdala_right_putamen	-0.22715	-0.536521	0.0822207	0.153948	-1.47549	0.146477	0.517513	0	0		briefp_gec_t	right_amygdala_right_putamen	-0.124553	-0.57953	0.330425	0.226031	-0.551043	0.584271	0.919644	0	0
briefp_gec_t	right_amygdala_right_thalamus	0.00206045	-0.342694	0.346815	0.171556	0.0120104	0.990466	0.990466	0	0		briefp_gec_t	right_amygdala_right_thalamus	0.0484027	-0.396641	0.493447	0.221096	0.218921	0.82768	0.919644	0	0
ecbq_effco_corrected	left_amygdala_FA	0.236624	-0.0606483	0.533897	0.147684	1.60223	0.11595	0.679686	0	0		ecbq_effco_corrected	left_amygdala_FA	-0.105196	-0.37203	0.161637	0.133148	-0.790074	0.432878	0.994816	0	0
ecbq_effco_corrected	left_amygdala_MD	0.101184	-0.250511	0.452879	0.174721	0.579118	0.565335	0.985704	0	0		ecbq_effco_corrected	left_amygdala_MD	-0.0628611	-0.399938	0.274216	0.168198	-0.373732	0.71004	0.994816	0	0
ecbq_effco_corrected	left_amygdala_NDI	-0.240086	-0.586685	0.106513	0.172189	-1.39431	0.169922	0.679686	0	0		ecbq_effco_corrected	left_amygdala_NDI	0.0122808	-0.375946	0.400507	0.193721	0.0633941	0.949683	0.994816	0	0
ecbq_effco_corrected	left_amygdala_ODI	-0.0100064	-0.297011	0.276998	0.142583	-0.0701795	0.944355	0.985704	0	0		ecbq_effco_corrected	left_amygdala_ODI	0.00948308	-0.245779	0.264746	0.127374	0.0744508	0.940922	0.994816	0	0
ecbq_effco_corrected	left_amygdala_ctx_lh_inferiortemporal	0.0547429	-0.34105	0.450536	0.196628	0.278408	0.781947	0.985704	0	0		ecbq_effco_corrected	left_amygdala_ctx_lh_inferiortemporal	-0.0601316	-0.456287	0.336024	0.197678	-0.30419	0.762131	0.994816	0	0
ecbq_effco_corrected	left_amygdala_ctx_lh_insula	0.153311	-0.190453	0.497075	0.170781	0.897706	0.374017	0.968438	0	0		ecbq_effco_corrected	left_amygdala_ctx_lh_insula	0.0130497	-0.34701	0.37311	0.179667	0.0726331	0.942362	0.994816	0	0
ecbq_effco_corrected	left_amygdala_ctx_lh_medialorbitofrontal	0.319862	-0.0684312	0.708156	0.192903	1.65815	0.104092	0.679686	0	0		ecbq_effco_corrected	left_amygdala_ctx_lh_medialorbitofrontal	-0.00712394	-0.364797	0.350549	0.178475	-0.0399155	0.968305	0.994816	0	0
ecbq_effco_corrected	left_amygdala_ctx_lh_rostralanteriorcingulate	0.305818	-0.0170111	0.628647	0.16038	1.90683	0.0627998	0.679686	0	0		ecbq_effco_corrected	left_amygdala_ctx_lh_rostralanteriorcingulate	-0.10631	-0.429814	0.217193	0.161425	-0.658573	0.512917	0.994816	0	0
ecbq_effco_corrected	left_amygdala_left_putamen	-0.00983766	-0.374807	0.355132	0.181316	-0.0542571	0.956965	0.985704	0	0		ecbq_effco_corrected	left_amygdala_left_putamen	0.118051	-0.215732	0.451833	0.166554	0.708782	0.481453	0.994816	0	0
ecbq_effco_corrected	left_amygdala_left_thalamus	-0.0440749	-0.442453	0.354304	0.197913	-0.222698	0.824756	0.985704	0	0		ecbq_effco_corrected	left_amygdala_left_thalamus	-0.165725	-0.494673	0.163224	0.164142	-1.00964	0.317089	0.994816	0	0
ecbq_effco_corrected	right_amygdala_FA	-0.169513	-0.47423	0.135205	0.151383	-1.11976	0.268628	0.895426	0	0		ecbq_effco_corrected	right_amygdala_FA	-0.142979	-0.429642	0.143685	0.143042	-0.999553	0.321904	0.994816	0	0
ecbq_effco_corrected	right_amygdala_MD	0.00545212	-0.327504	0.338408	0.165412	0.0329609	0.973848	0.985704	0	0		ecbq_effco_corrected	right_amygdala_MD	0.00113057	-0.346015	0.348276	0.173222	0.00652668	0.994816	0.994816	0	0
ecbq_effco_corrected	right_amygdala_NDI	-0.142586	-0.471474	0.186302	0.163391	-0.872671	0.387375	0.968438	0	0		ecbq_effco_corrected	right_amygdala_NDI	-0.0765738	-0.461452	0.308304	0.19205	-0.398717	0.691646	0.994816	0	0
ecbq_effco_corrected	right_amygdala_ODI	0.0685312	-0.215385	0.352448	0.141049	0.485869	0.629366	0.985704	0	0		ecbq_effco_corrected	right_amygdala_ODI	0.196663	-0.0742807	0.467607	0.135199	1.45463	0.151457	0.994816	0	0
ecbq_effco_corrected	right_amygdala_ctx_rh_inferiortemporal	0.261977	-0.0900543	0.614008	0.174888	1.49797	0.140973	0.679686	0	0		ecbq_effco_corrected	right_amygdala_ctx_rh_inferiortemporal	-0.360911	-0.763733	0.0419107	0.201004	-1.79554	0.0780623	0.994816	0	0
ecbq_effco_corrected	right_amygdala_ctx_rh_insula	-0.00307754	-0.346927	0.340771	0.170823	-0.018016	0.985704	0.985704	0	0		ecbq_effco_corrected	right_amygdala_ctx_rh_insula	-0.12429	-0.476717	0.228137	0.175858	-0.706766	0.482696	0.994816	0	0
ecbq_effco_corrected	right_amygdala_ctx_rh_medialorbitofrontal	-0.0661286	-0.441376	0.309119	0.186422	-0.354726	0.724416	0.985704	0	0		ecbq_effco_corrected	right_amygdala_ctx_rh_medialorbitofrontal	0.0604392	-0.277122	0.398	0.16844	0.358818	0.721105	0.994816	0	0
ecbq_effco_corrected	right_amygdala_ctx_rh_rostralanteriorcingulate	-0.0360526	-0.39907	0.326965	0.180346	-0.199908	0.842434	0.985704	0	0		ecbq_effco_corrected	right_amygdala_ctx_rh_rostralanteriorcingulate	-0.074142	-0.422985	0.274701	0.174069	-0.425934	0.671818	0.994816	0	0
ecbq_effco_corrected	right_amygdala_right_putamen	0.0465874	-0.289529	0.382704	0.166981	0.278997	0.781497	0.985704	0	0		ecbq_effco_corrected	right_amygdala_right_putamen	-0.00789064	-0.376146	0.360365	0.183756	-0.0429409	0.965904	0.994816	0	0
ecbq_effco_corrected	right_amygdala_right_thalamus	-0.127435	-0.496292	0.241422	0.183247	-0.695429	0.490285	0.985704	0	0		ecbq_effco_corrected	right_amygdala_right_thalamus	-0.164525	-0.517108	0.188059	0.175936	-0.935139	0.353804	0.994816	0	0
ecbq_negaf_corrected	left_amygdala_FA	-0.0711674	-0.369082	0.226747	0.148003	-0.480851	0.632902	0.86532	0	0		ecbq_negaf_corrected	left_amygdala_FA	0.0654234	-0.182873	0.31372	0.123898	0.528044	0.599593	0.922406	0	0
ecbq_negaf_corrected	left_amygdala_MD	0.0851382	-0.25906	0.429337	0.170997	0.497894	0.620931	0.86532	0	0		ecbq_negaf_corrected	left_amygdala_MD	0.0152854	-0.297768	0.328339	0.156211	0.0978508	0.922406	0.922406	0	0
ecbq_negaf_corrected	left_amygdala_NDI	-0.144243	-0.487563	0.199077	0.17056	-0.845701	0.402098	0.86532	0	0		ecbq_negaf_corrected	left_amygdala_NDI	0.158908	-0.198668	0.516484	0.178427	0.890605	0.377021	0.922406	0	0
ecbq_negaf_corrected	left_amygdala_ODI	-0.0994597	-0.37854	0.17962	0.138646	-0.717364	0.476777	0.86532	0	0		ecbq_negaf_corrected	left_amygdala_ODI	-0.131788	-0.365897	0.102322	0.116818	-1.12814	0.264158	0.922406	0	0
ecbq_negaf_corrected	left_amygdala_ctx_lh_inferiortemporal	0.323817	-0.0513875	0.699021	0.1864	1.73721	0.0890422	0.86532	0	0		ecbq_negaf_corrected	left_amygdala_ctx_lh_inferiortemporal	-0.0211902	-0.388942	0.346562	0.183505	-0.115475	0.908489	0.922406	0	0
ecbq_negaf_corrected	left_amygdala_ctx_lh_insula	-0.0177639	-0.356774	0.321246	0.168419	-0.105474	0.916458	0.944157	0	0		ecbq_negaf_corrected	left_amygdala_ctx_lh_insula	-0.031713	-0.365623	0.302197	0.166618	-0.190333	0.849749	0.922406	0	0
ecbq_negaf_corrected	left_amygdala_ctx_lh_medialorbitofrontal	0.065904	-0.324447	0.456255	0.193925	0.339843	0.735522	0.86532	0	0		ecbq_negaf_corrected	left_amygdala_ctx_lh_medialorbitofrontal	0.0914867	-0.239385	0.422359	0.165102	0.554122	0.581741	0.922406	0	0
ecbq_negaf_corrected	left_amygdala_ctx_lh_rostralanteriorcingulate	0.0114719	-0.316398	0.339342	0.162885	0.0704295	0.944157	0.944157	0	0		ecbq_negaf_corrected	left_amygdala_ctx_lh_rostralanteriorcingulate	-0.0297706	-0.330937	0.271396	0.150279	-0.198102	0.843696	0.922406	0	0
ecbq_negaf_corrected	left_amygdala_left_putamen	-0.0756231	-0.431781	0.280535	0.176938	-0.427399	0.671083	0.86532	0	0		ecbq_negaf_corrected	left_amygdala_left_putamen	0.0562117	-0.254456	0.366879	0.15502	0.362609	0.718287	0.922406	0	0
ecbq_negaf_corrected	left_amygdala_left_thalamus	0.133826	-0.253874	0.521526	0.192608	0.69481	0.490669	0.86532	0	0		ecbq_negaf_corrected	left_amygdala_left_thalamus	0.0987345	-0.208066	0.405535	0.153091	0.644942	0.521646	0.922406	0	0
ecbq_negaf_corrected	right_amygdala_FA	0.178933	-0.118335	0.476201	0.147682	1.21161	0.231849	0.86532	0	0		ecbq_negaf_corrected	right_amygdala_FA	0.0597007	-0.208137	0.327539	0.133649	0.446699	0.656847	0.922406	0	0
ecbq_negaf_corrected	right_amygdala_MD	0.106332	-0.21769	0.430354	0.160973	0.660557	0.512191	0.86532	0	0		ecbq_negaf_corrected	right_amygdala_MD	-0.235984	-0.551631	0.0796632	0.157505	-1.49826	0.139783	0.922406	0	0
ecbq_negaf_corrected	right_amygdala_NDI	-0.130684	-0.452581	0.191213	0.159917	-0.817197	0.418028	0.86532	0	0		ecbq_negaf_corrected	right_amygdala_NDI	0.099508	-0.257021	0.456037	0.177905	0.559333	0.578205	0.922406	0	0
ecbq_negaf_corrected	right_amygdala_ODI	-0.119172	-0.39523	0.156885	0.137144	-0.868953	0.389384	0.86532	0	0		ecbq_negaf_corrected	right_amygdala_ODI	-0.0394812	-0.295385	0.216423	0.127694	-0.309187	0.758348	0.922406	0	0
ecbq_negaf_corrected	right_amygdala_ctx_rh_inferiortemporal	-0.0879324	-0.439463	0.263598	0.174639	-0.503509	0.617009	0.86532	0	0		ecbq_negaf_corrected	right_amygdala_ctx_rh_inferiortemporal	-0.132352	-0.515152	0.250448	0.191014	-0.69289	0.491294	0.922406	0	0
ecbq_negaf_corrected	right_amygdala_ctx_rh_insula	-0.0228643	-0.358999	0.313271	0.166991	-0.13692	0.891692	0.944157	0	0		ecbq_negaf_corrected	right_amygdala_ctx_rh_insula	-0.0275545	-0.355875	0.300766	0.163829	-0.168191	0.86705	0.922406	0	0
ecbq_negaf_corrected	right_amygdala_ctx_rh_medialorbitofrontal	-0.0702622	-0.437074	0.296549	0.182231	-0.385567	0.701595	0.86532	0	0		ecbq_negaf_corrected	right_amygdala_ctx_rh_medialorbitofrontal	0.184616	-0.124888	0.494121	0.15444	1.19539	0.237062	0.922406	0	0
ecbq_negaf_corrected	right_amygdala_ctx_rh_rostralanteriorcingulate	-0.103731	-0.457493	0.25003	0.175748	-0.590229	0.557925	0.86532	0	0		ecbq_negaf_corrected	right_amygdala_ctx_rh_rostralanteriorcingulate	-0.0369472	-0.360925	0.287031	0.161662	-0.228546	0.82007	0.922406	0	0
ecbq_negaf_corrected	right_amygdala_right_putamen	-0.115249	-0.442385	0.211887	0.16252	-0.709135	0.481819	0.86532	0	0		ecbq_negaf_corrected	right_amygdala_right_putamen	0.0988677	-0.241698	0.439433	0.169939	0.581783	0.56309	0.922406	0	0
ecbq_negaf_corrected	right_amygdala_right_thalamus	0.182851	-0.175609	0.541312	0.178082	1.02678	0.309893	0.86532	0	0		ecbq_negaf_corrected	right_amygdala_right_thalamus	0.227748	-0.0961153	0.551611	0.161605	1.40929	0.164379	0.922406	0	0
ecbq_surge_corrected	left_amygdala_FA	0.0711273	-0.239398	0.381652	0.154268	0.461064	0.646925	0.951003	0	0		ecbq_surge_corrected	left_amygdala_FA	-0.118557	-0.398254	0.161139	0.139566	-0.849471	0.399302	0.805681	0	0
ecbq_surge_corrected	left_amygdala_MD	-0.0356121	-0.395118	0.323894	0.178601	-0.199394	0.842833	0.951003	0	0		ecbq_surge_corrected	left_amygdala_MD	0.388068	0.0498695	0.726266	0.168758	2.29955	0.0252945	0.22654	1	0
ecbq_surge_corrected	left_amygdala_NDI	-0.0401454	-0.4005	0.320209	0.179023	-0.224247	0.823558	0.951003	0	0		ecbq_surge_corrected	left_amygdala_NDI	-0.424114	-0.814969	-0.0332583	0.195033	-2.17457	0.0339811	0.22654	1	0
ecbq_surge_corrected	left_amygdala_ODI	-0.0259899	-0.318345	0.266365	0.145241	-0.178943	0.858768	0.951003	0	0		ecbq_surge_corrected	left_amygdala_ODI	-0.047233	-0.314744	0.220278	0.133485	-0.353844	0.724809	0.805681	0	0
ecbq_surge_corrected	left_amygdala_ctx_lh_inferiortemporal	-0.0916556	-0.494368	0.311057	0.200066	-0.458126	0.649019	0.951003	0	0		ecbq_surge_corrected	left_amygdala_ctx_lh_inferiortemporal	-0.474287	-0.870015	-0.0785592	0.197465	-2.40188	0.0197159	0.22654	1	0
ecbq_surge_corrected	left_amygdala_ctx_lh_insula	-0.0436765	-0.39677	0.309417	0.175416	-0.248989	0.804478	0.951003	0	0		ecbq_surge_corrected	left_amygdala_ctx_lh_insula	0.0665476	-0.310789	0.443884	0.188287	0.353436	0.725113	0.805681	0	0
ecbq_surge_corrected	left_amygdala_ctx_lh_medialorbitofrontal	-0.0306429	-0.437844	0.376558	0.202296	-0.151476	0.880263	0.951003	0	0		ecbq_surge_corrected	left_amygdala_ctx_lh_medialorbitofrontal	0.112291	-0.261728	0.486309	0.186632	0.601669	0.549867	0.805681	0	0
ecbq_surge_corrected	left_amygdala_ctx_lh_rostralanteriorcingulate	0.0134186	-0.328256	0.355093	0.169743	0.0790522	0.937334	0.951003	0	0		ecbq_surge_corrected	left_amygdala_ctx_lh_rostralanteriorcingulate	0.0793342	-0.26072	0.419389	0.169684	0.467541	0.64196	0.805681	0	0
ecbq_surge_corrected	left_amygdala_left_putamen	0.196121	-0.171191	0.563434	0.18248	1.07476	0.288089	0.951003	0	0		ecbq_surge_corrected	left_amygdala_left_putamen	-0.0800333	-0.431142	0.271075	0.1752	-0.456812	0.649606	0.805681	0	0
ecbq_surge_corrected	left_amygdala_left_thalamus	0.351036	-0.0415193	0.74359	0.19502	1.8	0.078421	0.78421	0	0		ecbq_surge_corrected	left_amygdala_left_thalamus	-0.0977973	-0.445083	0.249489	0.173293	-0.564348	0.574812	0.805681	0	0
ecbq_surge_corrected	right_amygdala_FA	0.0237938	-0.29082	0.338408	0.156299	0.152233	0.879669	0.951003	0	0		ecbq_surge_corrected	right_amygdala_FA	0.137477	-0.163704	0.438659	0.150287	0.914767	0.364307	0.805681	0	0
ecbq_surge_corrected	right_amygdala_MD	0.151875	-0.184385	0.488135	0.167053	0.909141	0.368014	0.951003	0	0		ecbq_surge_corrected	right_amygdala_MD	0.293227	-0.062247	0.6487	0.177378	1.65312	0.104005	0.383078	0	0
ecbq_surge_corrected	right_amygdala_NDI	-0.135432	-0.470914	0.20005	0.166666	-0.812591	0.420638	0.951003	0	0		ecbq_surge_corrected	right_amygdala_NDI	-0.366506	-0.758557	0.0255441	0.19563	-1.87347	0.0663206	0.331603	0	0
ecbq_surge_corrected	right_amygdala_ODI	-0.00890199	-0.298926	0.281122	0.144083	-0.0617837	0.951003	0.951003	0	0		ecbq_surge_corrected	right_amygdala_ODI	0.0728275	-0.216173	0.361828	0.144208	0.505015	0.615566	0.805681	0	0
ecbq_surge_corrected	right_amygdala_ctx_rh_inferiortemporal	0.0406628	-0.326484	0.407809	0.182397	0.222936	0.824573	0.951003	0	0		ecbq_surge_corrected	right_amygdala_ctx_rh_inferiortemporal	-0.323531	-0.74947	0.102408	0.21254	-1.52222	0.133684	0.383078	0	0
ecbq_surge_corrected	right_amygdala_ctx_rh_insula	0.192021	-0.153678	0.537719	0.171742	1.11808	0.269339	0.951003	0	0		ecbq_surge_corrected	right_amygdala_ctx_rh_insula	-0.0976347	-0.46811	0.272841	0.184864	-0.528144	0.599524	0.805681	0	0
ecbq_surge_corrected	right_amygdala_ctx_rh_medialorbitofrontal	-0.0522765	-0.434841	0.330288	0.190057	-0.275058	0.784504	0.951003	0	0		ecbq_surge_corrected	right_amygdala_ctx_rh_medialorbitofrontal	0.0167878	-0.33774	0.371315	0.176906	0.0948968	0.924742	0.924742	0	0
ecbq_surge_corrected	right_amygdala_ctx_rh_rostralanteriorcingulate	0.061417	-0.308189	0.431023	0.183619	0.334481	0.739537	0.951003	0	0		ecbq_surge_corrected	right_amygdala_ctx_rh_rostralanteriorcingulate	0.272489	-0.0866216	0.631599	0.179193	1.52065	0.134077	0.383078	0	0
ecbq_surge_corrected	right_amygdala_right_putamen	0.131511	-0.209033	0.472055	0.169181	0.77734	0.440938	0.951003	0	0		ecbq_surge_corrected	right_amygdala_right_putamen	0.0246968	-0.361597	0.41099	0.192757	0.128124	0.898518	0.924742	0	0
ecbq_surge_corrected	right_amygdala_right_thalamus	0.382435	0.0220719	0.742799	0.179027	2.13618	0.038018	0.760361	1	0		ecbq_surge_corrected	right_amygdala_right_thalamus	-0.152335	-0.522888	0.218217	0.184902	-0.823869	0.413572	0.805681	0	0
qchat_score_corrected	left_amygdala_FA	-0.0726449	-0.362396	0.217106	0.14403	-0.504374	0.616355	0.948238	0	0		qchat_score_corrected	left_amygdala_FA	0.21566	-0.0399518	0.471272	0.127599	1.69014	0.0965618	0.160936	0	0
qchat_score_corrected	left_amygdala_MD	-0.395098	-0.713391	-0.076805	0.158218	-2.49718	0.0160791	0.160791	1	0		qchat_score_corrected	left_amygdala_MD	-0.198003	-0.522988	0.126981	0.162229	-1.22051	0.227384	0.267511	0	0
qchat_score_corrected	left_amygdala_NDI	0.235055	-0.0983467	0.568456	0.165728	1.41832	0.162695	0.452771	0	0		qchat_score_corrected	left_amygdala_NDI	0.440065	0.0789688	0.801161	0.180256	2.44133	0.0178188	0.113555	1	0
qchat_score_corrected	left_amygdala_ODI	0.100452	-0.170953	0.371856	0.13491	0.744582	0.460231	0.800503	0	0		qchat_score_corrected	left_amygdala_ODI	-0.312758	-0.547947	-0.0775692	0.117404	-2.66394	0.0100679	0.113555	1	0
qchat_score_corrected	left_amygdala_ctx_lh_inferiortemporal	-0.253119	-0.62823	0.121992	0.186461	-1.35749	0.181108	0.452771	0	0		qchat_score_corrected	left_amygdala_ctx_lh_inferiortemporal	0.346364	-0.0305726	0.7233	0.188163	1.84076	0.0709566	0.155654	0	0
qchat_score_corrected	left_amygdala_ctx_lh_insula	-0.0388116	-0.372487	0.294864	0.165864	-0.233996	0.816004	0.959762	0	0		qchat_score_corrected	left_amygdala_ctx_lh_insula	0.407468	0.0724039	0.742532	0.167261	2.43612	0.0180521	0.113555	1	0
qchat_score_corrected	left_amygdala_ctx_lh_medialorbitofrontal	0.00978367	-0.37826	0.397828	0.19289	0.0507216	0.959762	0.959762	0	0		qchat_score_corrected	left_amygdala_ctx_lh_medialorbitofrontal	0.311677	-0.0283652	0.651718	0.169746	1.83614	0.071648	0.155654	0	0
qchat_score_corrected	left_amygdala_ctx_lh_rostralanteriorcingulate	0.0687419	-0.254317	0.391801	0.160587	0.428067	0.670558	0.95794	0	0		qchat_score_corrected	left_amygdala_ctx_lh_rostralanteriorcingulate	0.307228	0.00269801	0.611758	0.152019	2.02099	0.0480716	0.155654	1	0
qchat_score_corrected	left_amygdala_left_putamen	0.122493	-0.223861	0.468847	0.172166	0.711483	0.480302	0.800503	0	0		qchat_score_corrected	left_amygdala_left_putamen	0.365909	0.0530511	0.678766	0.156176	2.34293	0.022711	0.113555	1	0
qchat_score_corrected	left_amygdala_left_thalamus	-0.381418	-0.745323	-0.0175124	0.180891	-2.10855	0.040341	0.26894	1	0		qchat_score_corrected	left_amygdala_left_thalamus	0.273363	-0.0432863	0.590013	0.158069	1.7294	0.0892476	0.160936	0	0
qchat_score_corrected	right_amygdala_FA	-0.157771	-0.449997	0.134456	0.145261	-1.08612	0.282964	0.62881	0	0		qchat_score_corrected	right_amygdala_FA	0.0334956	-0.245347	0.312338	0.139196	0.240636	0.810716	0.810716	0	0
qchat_score_corrected	right_amygdala_MD	-0.380325	-0.68305	-0.0775997	0.150479	-2.52742	0.0149123	0.160791	1	0		qchat_score_corrected	right_amygdala_MD	-0.326553	-0.650316	-0.00279045	0.16162	-2.02051	0.0481232	0.155654	1	0
qchat_score_corrected	right_amygdala_NDI	0.13148	-0.18592	0.44888	0.157774	0.833346	0.408865	0.800503	0	0		qchat_score_corrected	right_amygdala_NDI	0.34538	-0.0202272	0.710988	0.182508	1.89241	0.0636097	0.155654	0	0
qchat_score_corrected	right_amygdala_ODI	0.190786	-0.0782155	0.459787	0.133716	1.4268	0.160247	0.452771	0	0		qchat_score_corrected	right_amygdala_ODI	-0.181668	-0.44372	0.0803835	0.130814	-1.38875	0.170407	0.262164	0	0
qchat_score_corrected	right_amygdala_ctx_rh_inferiortemporal	-0.246295	-0.588833	0.0962424	0.170269	-1.4465	0.154672	0.452771	0	0		qchat_score_corrected	right_amygdala_ctx_rh_inferiortemporal	0.0750034	-0.325714	0.47572	0.200034	0.374952	0.709112	0.746434	0	0
qchat_score_corrected	right_amygdala_ctx_rh_insula	-0.0376648	-0.367634	0.292304	0.164022	-0.229633	0.819374	0.959762	0	0		qchat_score_corrected	right_amygdala_ctx_rh_insula	0.213425	-0.124071	0.550922	0.168475	1.2668	0.210469	0.267511	0	0
qchat_score_corrected	right_amygdala_ctx_rh_medialorbitofrontal	-0.0296748	-0.394278	0.334928	0.181238	-0.163734	0.870642	0.959762	0	0		qchat_score_corrected	right_amygdala_ctx_rh_medialorbitofrontal	0.206027	-0.120022	0.532075	0.162761	1.26583	0.210816	0.267511	0	0
qchat_score_corrected	right_amygdala_ctx_rh_rostralanteriorcingulate	0.00850862	-0.323805	0.340822	0.165187	0.051509	0.959138	0.959762	0	0		qchat_score_corrected	right_amygdala_ctx_rh_rostralanteriorcingulate	0.130248	-0.209724	0.47022	0.169711	0.767471	0.446025	0.495584	0	0
qchat_score_corrected	right_amygdala_right_putamen	-0.0339673	-0.345962	0.278027	0.155087	-0.219021	0.827582	0.959762	0	0		qchat_score_corrected	right_amygdala_right_putamen	0.219787	-0.135899	0.575473	0.177555	1.23785	0.220937	0.267511	0	0
qchat_score_corrected	right_amygdala_right_thalamus	-0.241151	-0.591006	0.108704	0.173907	-1.38667	0.172085	0.452771	0	0		qchat_score_corrected	right_amygdala_right_thalamus	0.303385	-0.034934	0.641704	0.168886	1.79639	0.0778268	0.155654	0	0
